# Incident psoriasis in atopic dermatitis: A large-scale cohort study of disease- and treatment-associated risks

**DOI:** 10.64898/2026.04.18.26351181

**Authors:** Florian Thaqi, Katja Bieber, Hatim Kerniss, Khalaf Kridin, Philip Curman, Ralf J. Ludwig

**Author notes:** equal contributors (Philip Curman, Ralf J. Ludwig). **Declaration of interest**: PC has received travel grants from TriNetX. RJL has received travel grants from TriNetX and has received research funding from Euroimmun, Dompe pharma, Novartis and Sanofi. All other authors declare no relevant conflict of interest.

## Abstract

**Background:** Clinical and genetic evidence on the association between atopic dermatitis (AD) and subsequent psoriasis remains conflicting, and it is unclear whether this risk is modified by systemic treatments. Recent reports suggest type 2-targeted biologics may unmask psoriasis in AD patients, but data are limited. We thus aimed to assess whether AD is associated with incident psoriasis and whether this risk differs by systemic treatment, particularly biologics versus conventional systemic immunosuppressants (cvIS).
