## Supplementary material for "Incident psoriasis in atopic dermatitis: A large-scale cohort study of disease- and treatment-associated risks": Sup Tab 4

### Sheet: Positive control
Multivariable Cox proportional hazards model for Betamethasone [Topical Product]
Outcome: Betamethasone [Topical Product]
Sample size - AD: 309,384
Sample size - Acne: 325,517
Model: Multivariable Cox proportional hazards regression
Adjustment variables: Age; sex; race/ethnicity; healthcare utilisation; socioeconomic/psychosocial factors; smoking-related variables; alcohol-related disorders; stress/adjustment disorders; diabetes; obesity; Crohn's disease; ulcerative colitis; HIV; lithium salts; beta blockers; ACE inhibitors; non-steroidal anti-inflammatory analgesics; antimalarials
Follow-up: 2,595 days
Covariate	Hazard Ratio	Lower 95% CI	Upper 95% CI	P value
AD vs Acne	1.57	1.53	1.61	<0.001
Age at index (per year)	1.02	1.02	1.02	<0.001
Male sex	0.88	0.86	0.91	<0.001
Healthcare utilisation (visits)	1.17	1.11	1.23	<0.001
Hispanic or Latino	0.97	0.92	1.01	0.147
White	0.97	0.93	1.01	0.104
Black or African American	0.88	0.84	0.93	<0.001
Asian	1.4	1.32	1.49	<0.001
Persons with potential health hazards related to socioeconomic and psychosocial circumstances (Z55–Z65)	0.96	0.89	1.03	0.265
Family history of diseases of the skin and subcutaneous tissue (Z84.0)	0.84	0.6	1.2	0.341
Personal history of nicotine dependence (Z87.891)	0.92	0.85	0.98	0.014
Acute pharyngitis (J02)	1.05	1.01	1.09	0.007
Nicotine dependence (F17)	1.26	1.19	1.33	<0.001
Alcohol-related disorders (F10)	1.21	1.1	1.32	<0.001
Reaction to severe stress and adjustment disorders (F43)	1.29	1.21	1.36	<0.001
Diabetes mellitus (E08–E13)	1.1	1.04	1.16	<0.001
Overweight/obesity (E66)	1.3	1.25	1.35	<0.001
Crohn's disease (K50)	1.69	1.45	1.97	<0.001
Ulcerative colitis (K51)	1.22	1.02	1.46	0.031
Human immunodeficiency virus [HIV] disease (B20)	1.34	1.11	1.62	0.002
Lithium salts (CN750)	1.29	1.05	1.58	0.016
Beta blockers/related (CV100)	1	0.95	1.05	0.926
ACE inhibitors (CV800)	0.94	0.89	0.99	0.029
Non-steroidal anti-inflammatory analgesics (CN104)	1.09	1.05	1.13	<0.001
Antimalarials (P01B)	1.31	1.19	1.44	<0.001

### Sheet: Negative control
Multivariable Cox proportional hazards model for Presbycusis
Outcome: Presbycusis
Sample size - AD: 351,074
Sample size - Acne: 334,717
Model: Multivariable Cox proportional hazards regression
Adjustment variables: Age; sex; race/ethnicity; healthcare utilisation; socioeconomic/psychosocial factors; smoking-related variables; alcohol-related disorders; stress/adjustment disorders; diabetes; obesity; Crohn's disease; ulcerative colitis; HIV; lithium salts; beta blockers; ACE inhibitors; non-steroidal anti-inflammatory analgesics; antimalarials
Follow-up: 2,595 days
Covariate	Hazard Ratio	Lower 95% CI	Upper 95% CI	P value
AD vs Acne	1.23	0.94	1.61	0.128
Age at index (per year)	1.1	1.09	1.11	<0.001
Male sex	1.18	0.92	1.52	0.197
Healthcare utilisation (visits)	2.26	0.83	6.12	0.11
Hispanic or Latino	0.38	0.12	1.2	0.1
White	1.66	0.89	3.08	0.108
Black or African American	1.08	0.52	2.23	0.835
Asian	2.2	1.05	4.64	0.038
Persons with potential health hazards related to socioeconomic and psychosocial circumstances (Z55–Z65)	0.94	0.41	2.16	0.889
Family history of diseases of the skin and subcutaneous tissue (Z84.0)	<0.001	0	0	0.995
Personal history of nicotine dependence (Z87.891)	0.75	0.49	1.13	0.166
Acute pharyngitis (J02)	0.95	0.61	1.47	0.819
Nicotine dependence (F17)	1.19	0.75	1.88	0.467
Alcohol-related disorders (F10)	1.26	0.63	2.51	0.513
Reaction to severe stress and adjustment disorders (F43)	1.09	0.65	1.84	0.749
Diabetes mellitus (E08–E13)	1.09	0.79	1.49	0.604
Overweight/obesity (E66)	1.31	0.93	1.84	0.12
Crohn's disease (K50)	0.66	0.09	4.79	0.683
Ulcerative colitis (K51)	0.54	0.08	3.9	0.542
Human immunodeficiency virus [HIV] disease (B20)	1.25	0.17	9.01	0.827
Lithium salts (CN750)	<0.001	0	0	0.992
Beta blockers/related (CV100)	1.23	0.94	1.63	0.138
ACE inhibitors (CV800)	1.06	0.78	1.44	0.729
Non-steroidal anti-inflammatory analgesics (CN104)	1.27	0.9	1.8	0.173
Antimalarials (P01B)	1.36	0.67	2.75	0.4

### Sheet: Psoriasis
Multivariable Cox proportional hazards model for incident psoriasis vulgaris
Outcome: Psoriasis vulgaris
Sample size - AD: 351,074
Sample size - Acne: 334,717
Model: Multivariable Cox proportional hazards regression
Adjustment variables: Age; sex; race/ethnicity; healthcare utilisation; socioeconomic/psychosocial factors; smoking-related variables; alcohol-related disorders; stress/adjustment disorders; diabetes; obesity; Crohn's disease; ulcerative colitis; HIV; lithium salts; beta blockers; ACE inhibitors; non-steroidal anti-inflammatory analgesics; antimalarials
Follow-up: 2,595 days
Covariate	Hazard Ratio	Lower 95% CI	Upper 95% CI	P value
AD vs Acne	1.39	1.27	1.52	<0.001
Age at index (per year)	1.03	1.03	1.03	<0.001
Male sex	0.95	0.86	1.05	0.298
Healthcare utilisation (visits)	0.92	0.78	1.09	0.323
Hispanic or Latino	0.72	0.61	0.86	<0.001
White	0.82	0.71	0.93	0.003
Black or African American	0.34	0.29	0.42	<0.001
Asian	1.01	0.83	1.24	0.89
Persons with potential health hazards related to socioeconomic and psychosocial circumstances (Z55–Z65)	0.98	0.75	1.29	0.898
Family history of diseases of the skin and subcutaneous tissue (Z84.0)	1.52	0.57	4.05	0.406
Personal history of nicotine dependence (Z87.891)	1.02	0.82	1.25	0.892
Acute pharyngitis (J02)	1	0.88	1.14	0.969
Nicotine dependence (F17)	1.37	1.14	1.65	<0.001
Alcohol-related disorders (F10)	1.08	0.8	1.47	0.607
Reaction to severe stress and adjustment disorders (F43)	0.99	0.81	1.22	0.949
Diabetes mellitus (E08–E13)	1.01	0.84	1.21	0.906
Overweight/obesity (E66)	1.36	1.19	1.56	<0.001
Crohn's disease (K50)	3.4	2.42	4.79	<0.001
Ulcerative colitis (K51)	1.72	1.11	2.64	0.014
Human immunodeficiency virus [HIV] disease (B20)	0.94	0.42	2.11	0.887
Lithium salts (CN750)	2.25	1.34	3.77	0.002
Beta blockers/related (CV100)	1.15	0.99	1.33	0.074
ACE inhibitors (CV800)	0.82	0.68	0.98	0.029
Non-steroidal anti-inflammatory analgesics (CN104)	1.14	1.01	1.28	0.033
Antimalarials (P01B)	1.44	1.07	1.94	0.016
