## Supplementary material for "Incident psoriasis in atopic dermatitis: A large-scale cohort study of disease- and treatment-associated risks": Sup Tab 6

### Sheet: Negative control
Multivariable Cox proportional hazards model for the negative control outcome
Outcome: Composite negative control outcome (burns/corrosions of external body surface, appendectomy, or presbycusis)
Sample size - Biologic: 27,222
Sample size - cvIS: 5,888
Model: Multivariable Cox proportional hazards regression
Adjustment variables: Age; sex; race/ethnicity; healthcare utilisation; socioeconomic/psychosocial factors; smoking-related variables; alcohol-related disorders; stress/adjustment disorders; diabetes; obesity; Crohn's disease; ulcerative colitis; HIV; lithium salts; beta blockers; ACE inhibitors; non-steroidal anti-inflammatory analgesics; antimalarials
Follow-up: 2,595 days
Covariate	Hazard Ratio	Lower 95% CI	Upper 95% CI	P value
Biologic vs cvIS	1.01	0.57	1.79	0.972
Age at index (per year)	1.02	1	1.03	0.011
Male sex	0.85	0.53	1.36	0.499
Healthcare utilisation (visits)	0.68	0.16	2.84	0.597
Hispanic or Latino	1.29	0.59	2.82	0.518
White	0.73	0.39	1.37	0.33
Black or African American	0.62	0.29	1.34	0.224
Asian	0.3	0.08	1.05	0.059
Persons with potential health hazards related to socioeconomic and psychosocial circumstances (Z55–Z65)	0.33	0.08	1.39	0.132
Family history of diseases of the skin and subcutaneous tissue (Z84.0)	3.59	1.26	10.23	0.017
Personal history of nicotine dependence (Z87.891)	1.43	0.71	2.9	0.321
Acute pharyngitis (J02)	1.27	0.69	2.33	0.448
Nicotine dependence (F17)	1.02	0.48	2.18	0.962
Alcohol-related disorders (F10)	0.95	0.28	3.18	0.935
Reaction to severe stress and adjustment disorders (F43)	0.89	0.37	2.14	0.797
Diabetes mellitus (E08–E13)	1.69	0.84	3.39	0.141
Overweight/obesity (E66)	1.52	0.85	2.71	0.161
Crohn's disease (K50)	1.6	0.2	12.94	0.662
Ulcerative colitis (K51)	1.37	0.17	11.29	0.771
Human immunodeficiency virus [HIV] disease (B20)	<0.001	0	0	0.995
Lithium salts (CN750)	3.16	0.4	24.65	0.273
Beta blockers/related (CV100)	1.15	0.61	2.17	0.673
ACE inhibitors (CV800)	1.2	0.6	2.39	0.601
Non-steroidal anti-inflammatory analgesics (CN104)	1.65	0.99	2.76	0.055
Antimalarials (P01B)	0.82	0.2	3.45	0.787

### Sheet: Psoriasis
Multivariable Cox proportional hazards model for incident psoriasis vulgaris
Outcome: Psoriasis vulgaris
Sample size - Biologic: 27,407
Sample size - cvIS: 5,940
Model: Multivariable Cox proportional hazards regression
Adjustment variables: Age; sex; race/ethnicity; healthcare utilisation; socioeconomic/psychosocial factors; smoking-related variables; alcohol-related disorders; stress/adjustment disorders; diabetes; obesity; Crohn's disease; ulcerative colitis; HIV; lithium salts; beta blockers; ACE inhibitors; non-steroidal anti-inflammatory analgesics; antimalarials
Follow-up: 601days
Covariate	Hazard Ratio	Lower 95% CI	Upper 95% CI	P value
Biologic vs cvIS	0.28	0.22	0.37	<0.001
Age at index (per year)	1.02	1.01	1.02	<0.001
Male sex	0.86	0.66	1.13	0.276
Healthcare utilisation (visits)	1.26	0.52	3.09	0.611
Hispanic or Latino	0.94	0.55	1.6	0.813
White	1.11	0.74	1.66	0.616
Black or African American	0.36	0.2	0.66	0.001
Asian	1.76	1.09	2.84	0.021
Persons with potential health hazards related to socioeconomic and psychosocial circumstances (Z55–Z65)	0.88	0.45	1.71	0.695
Family history of diseases of the skin and subcutaneous tissue (Z84.0)	0.66	0.16	2.69	0.562
Personal history of nicotine dependence (Z87.891)	1.17	0.76	1.8	0.485
Acute pharyngitis (J02)	0.84	0.54	1.3	0.439
Nicotine dependence (F17)	1.63	1.07	2.51	0.025
Alcohol-related disorders (F10)	1.31	0.68	2.51	0.415
Reaction to severe stress and adjustment disorders (F43)	1.19	0.72	1.97	0.489
Diabetes mellitus (E08–E13)	1.08	0.69	1.69	0.737
Overweight/obesity (E66)	1.45	1	2.1	0.047
Crohn's disease (K50)	1.17	0.28	4.84	0.827
Ulcerative colitis (K51)	0.5	0.07	3.7	0.498
Human immunodeficiency virus [HIV] disease (B20)	0.86	0.12	6.24	0.881
Lithium salts (CN750)	1.03	0.14	7.54	0.974
Beta blockers/related (CV100)	0.96	0.65	1.42	0.835
ACE inhibitors (CV800)	0.91	0.58	1.43	0.677
Non-steroidal anti-inflammatory analgesics (CN104)	1.16	0.84	1.6	0.36
Antimalarials (P01B)	0.14	0.02	1.03	0.054
